# An Alzheimer’s disease pathway uncovered by functional omics: the risk gene *CELF1* regulates *KLC1* splice variant E expression, which drives Aβ pathology

**DOI:** 10.1101/2022.02.28.22271320

**Authors:** Masataka Kikuchi, Justine Viet, Kenichi Nagata, Masahiro Sato, Géraldine David, Yann Audic, Michael A. Silverman, Mitsuko Yamamoto, Hiroyasu Akatsu, Yoshio Hashizume, Kyoko Chiba, Shuko Takeda, Shoshin Akamine, Tesshin Miyamoto, Ryota Uozumi, Shiho Gotoh, Kohji Mori, Manabu Ikeda, Luc Paillard, Takashi Morihara

## Abstract

In an era when numerous disease-associated genes have been identified, determining the molecular mechanisms of complex diseases is still difficult. The *CELF1* region was identified by genome-wide association studies as an Alzheimer’s disease (AD) risk locus. Using transcriptomics and cross-linking and immunoprecipitation sequencing (CLIP-seq), we found that CELF1, an RNA-binding protein, binds to *KLC1* RNA and regulates its splicing. Analysis of two brain banks revealed that *CELF1* expression is correlated with inclusion of *KLC1* exons downstream of the CELF1-binding region identified by CLIP-seq. In AD, low *CELF1* levels result in high levels of *KLC1* splice variant E (*KLC1_vE*), an amyloid-β (Aβ) pathology-driving gene product. Cell culture experiments confirmed regulation of *KLC1_vE* by CELF1. Analysis of mouse strains with different propensities for Aβ accumulation confirmed that *Klc1_vE* drives Aβ pathology. Using omics methods, we revealed the molecular pathway of a complex disease supported by human and mouse genetics.
