## Supplemental Table 1 for "An Alzheimer’s disease pathway uncovered by functional omics: the risk gene *CELF1* regulates *KLC1* splice variant E expression, which drives Aβ pathology"

### Sheet: Table S1 DEXSeq KLC1
Supplementary Table 1 KLC1 exon levels in AMP-AD Mayo RNA sequencing data analyzed by DEXSeq
					Exon usage coefficient								AD vs Cont			AD vs PSP			Low vs High CELF1 (AD and Cont)			Low vs High CELF1 (Cont only)
featureID	genomicData.start	genomicData.end	genomicData.width		AD	Control	PSP	High CELF1 (AD and Cont)	Low CELF1 (AD and Cont)	High CELF1 (Cont only)	Low CELF1 (Cont only)		log2 fold1 AD/Cont	adjusted Pval2		log2 fold1 AD/PSP	adjusted Pval2		log2 fold1 (Low/High)	adjusted Pval2		log2 fold1 (Low/High)	adjusted Pval2
E040	103629177	103629202	26		4.56737	4.67128	4.78377	4.38889	4.50784	4.60405	5.12973		-0.0685853	0.585997		-0.103629	0.610306		0.0813284	0.806394		0.34425	0.413262
E041	103629203	103629210	8		5.69158	5.78156	6.01835	5.35707	5.5927	5.60265	6.32194		-0.049189	0.692909		-0.121157	0.628699		0.134297	0.564106		0.402104	0.295454
E042	103629211	103629226	16		9.9084	9.62302	10.4511	9.09873	9.48203	8.96047	9.83426		0.10489	0.46222		-0.0530219	0.93494		0.146117	0.414601		0.36679	0.310008
E043	103629227	103629236	10		13.5889	13.1509	14.2914	12.5703	12.9258	11.9035	12.8362		0.136062	0.302936		0.032326	0.733067		0.113636	0.585515		0.349333	0.386622
E044	103629237	103629240	4		14.4123	13.928	15.1709	13.3439	13.7356	12.5703	13.4512		0.14682	0.253595		0.0480005	0.643232		0.121894	0.550594		0.324741	0.41238
E045	103629241	103629296	56		19.9302	19.5206	21.7893	18.6836	19.4099	16.8551	18.1467		0.112386	0.391375		0.00705451	0.806363		0.202874	0.150698		0.446735	0.147437
E046	103629297	103629494	198		26.8575	26.4537	30.1624	25.4959	26.2506	22.2171	23.5448		0.106325	0.411586		-0.00493898	0.883628		0.201629	0.0954841		0.447932	0.108103
|		intron	25070
E047	103654564	103654825	262		31.5313	31.1775	35.7987	30.2373	30.7879	26.0002	27.1059		0.092277	0.643658		0.00138913	0.987864		0.14557	0.203307		0.370922	0.175136
E048	103654826	103654838	13		2.46364	2.65299	2.55461	2.32241	2.74054	2.49772	3.28031		-0.217392	0.481904		-0.0888659	NA		0.486062	0.17808		0.815367	0.155529
|		intron	2708
E049	103657546	103657734	189		31.4567	31.0236	35.6856	30.135	30.7026	25.9242	26.9262		0.112963	0.497727		0.00603629	0.961479		0.150109	0.159178		0.336174	0.190419
E050	103657735	103657776	42		27.9835	27.6814	31.551	26.7785	27.2933	23.2782	24.323		0.07931	0.766093		-0.00993343	0.961479		0.13707	0.210421		0.351831	0.181206
|		intron	4340
E051	103662116	103662194	79		28.7608	28.5111	32.5784	27.6109	28.0359	23.9723	24.954		0.0654162	0.847282		-0.0286021	0.883167		0.112946	0.296482		0.330178	0.194792
|		intron	508
E052	103662702	103662921	220		30.4745	30.2869	34.6956	29.4484	29.6053	25.4829	26.2062		0.0490086	0.920136		-0.0369642	0.768473		0.0415547	0.67305		0.242806	0.327831
E053	103662922	103662927	6		24.7891	24.6035	27.7878	23.8861	23.9969	21.1124	21.7912		0.0492136	0.942952		-0.0312042	0.731045		0.0298265	0.765931		0.229894	0.320956
|		intron	6584
E054	103669511	103669598	88		29.1878	29.0807	33.1772	28.3053	28.3633	24.6683	25.2059		0.0280392	0.919552		-0.0459247	0.565439		0.0153882	0.824354		0.180674	0.42599
|		intron	584
E055	103670182	103670283	102		30.451	30.4076	34.7333	29.6197	29.6072	25.7676	26.2391		0.0113372	0.765029		-0.0508093	0.470583		-0.0033295	0.951245		0.15823	0.492848
|		intron	2731
E056	103673014	103673187	174		32.5981	32.6667	37.3787	31.8961	31.6145	27.6698	27.9216		-0.0178821	0.474693		-0.0584632	0.331916		-0.0743417	0.477133		0.0843648	0.766622
|		intron	145
E057	103673332	103673354	23		28.9431	29.079	32.9811	28.4044	27.9396	25.0385	25.0379		-0.0355935	0.336804		-0.0669923	0.226492		-0.123392	0.127966		-0.000207272	0.937154
E058	103673355	103673431	77		31.4204	31.561	35.9861	30.8874	30.3207	26.986	26.8978		-0.0366719	0.322371		-0.0663614	0.206436		-0.149822	0.0506559		-0.0295741	0.826274
|		intron	2121
E059	103675552	103675563	12		28.8758	28.9683	32.8613	28.347	27.7574	24.9598	24.8516		-0.024221	0.472273		-0.058778	0.275974		-0.156601	0.0299334		-0.0363518	0.805309
E060	103675564	103675569	6		28.4755	28.5869	32.3797	27.9642	27.3797	24.6523	24.5631		-0.0291913	0.411652		-0.0595561	0.277258		-0.155372	0.0325728		-0.0299906	0.837482
E061	103675570	103675601	32		29.8914	30.0444	34.1312	29.4011	28.8083	25.8064	25.7069		-0.0400072	0.318326		-0.0668047	0.189204		-0.157093	0.0153809		-0.0333879	0.776671
|		intron	88
E062	103675689	103675756	68		31.3884	31.6133	35.9866	30.9293	30.3358	27.0701	26.8974		-0.0586585	0.23081		-0.0746182	0.11808		-0.156887	0.0100184		-0.05791	0.642854
|		intron	1659
E063	103677415	103677523	109		33.0295	33.3778	37.9905	32.6728	31.9682	28.5635	28.1853		-0.0906571	0.11321		-0.0757419	0.0947936		-0.185908	0.000272949		-0.126683	0.256186
|		intron	1786
E064	103679309	103679383	75		15.3467	13.3545	15.9856	13.462	15.2147	12.6487	13.2314		0.601446	3.34483e-08		0.114444	0.5891		0.533426	0.00750983		0.215146	0.341561
E065	103679384	103679397	14		29.8387	30.2479	34.0742	29.5965	28.8014	26.2414	25.6959		-0.106924	0.0928357		-0.0674707	0.155884		-0.210654	6.34919e-06		-0.183073	0.0664447
E066	103679398	103679518	121		33.2133	33.5837	38.1302	32.9002	32.2005	28.8948	28.3508		-0.0964033	0.242601		-0.0571237	0.252767		-0.184572	5.99964e-05		-0.182175	0.0734717
E067	103679519	103679545	27		22.1461	21.4823	23.7097	20.5741	22.4329	19.1251	19.8703		0.178915	0.00199101		0.171131	0.0442265		0.50771	7.83666e-13		0.254414	0.0400752
E068	103679546	103679798	253		17.4592	15.9932	17.1394	14.6497	18.3082	13.4977	17.0887		0.419469	0.0308022		0.430654	0.0375288		1.06295	4.99724e-08		1.27333	0.000424021
|		intron	4979
E069	103684777	103684985	209		18.6653	17.4187	19.1155	16.2836	19.2842	15.3305	17.6151		0.349233	0.0524399		0.286015	0.145061		0.852721	3.29193e-06		0.797917	0.0258411
E070	103684986	103685036	51		29.0376	29.7937	33.5305	29.3705	27.4417	26.184	24.9277		-0.197825	0.0148391		-0.159543	0.0181085		-0.511877	6.3696e-10		-0.421885	0.0201956
E071	103685037	103685316	280		25.0971	24.4963	28.3479	24.2527	23.9395	21.663	21.7046		0.159265	0.0559278		-0.0737868	0.627689		-0.0842404	0.671411		0.0140826	0.851378
E072	103685317	103685637	321		27.1573	26.4317	30.6321	26.319	25.7526	23.3857	22.9594		0.190999	0.011228		-0.028696	0.906276		-0.151218	0.42444		-0.143731	0.835466
E073	103685638	103685702	65		31.0708	31.6613	35.7844	31.2009	29.5563	27.6638	26.4077		-0.154034	0.192989		-0.112619	0.0694971		-0.434929	2.12485e-06		-0.42116	0.0457409
E074	103685703	103685896	194		34.6643	35.2906	40.1284	34.7763	33.0856	30.4981	29.1906		-0.162799	0.197053		-0.105485	0.0884774		-0.445424	3.33057e-06		-0.437559	0.0511595
E075	103685897	103685916	20		29.7844	30.5065	34.1276	29.9966	28.3479	26.8019	25.4664		-0.188678	0.13385		-0.0918564	0.186418		-0.436881	3.06603e-05		-0.448185	0.0690588
E076	103685917	103685924	8		28.7217	29.4587	32.8145	28.9774	27.2958	26.0123	24.6087		-0.192954	0.13251		-0.0870707	0.210872		-0.446527	2.77755e-05		-0.471498	0.0585701
E077	103685925	103686186	262		34.9114	35.607	39.9992	34.9783	33.8419	30.9024	29.4666		-0.18077	0.785358		-0.00933939	0.838856		-0.299289	0.0850082		-0.480472	0.231199
E078	103686187	103686200	14		24.1974	24.4973	26.3652	23.8076	24.0789	22.2041	21.3231		-0.0796417	0.299091		0.127142	0.392874		0.0730312	0.269624		-0.298114	0.925513
E079	103686201	103686211	11		22.5037	22.6754	24.1298	21.9833	22.4527	20.7638	19.978		-0.0460458	0.177607		0.173409	0.241478		0.127556	0.132375		-0.267188	0.97409
E080	103686212	103686806	595		23.9521	23.0597	25.2132	21.963	24.7251	20.3215	21.666		0.238022	0.0214252		0.316989	0.0498738		0.745951	2.29535e-08		0.456104	0.0462783
E081	103686807	103686862	56		12.3813	10.3214	11.2539	8.98128	13.9198	8.31936	12.7845		0.694745	0.00318601		0.533041	0.0670964		1.68338	5.60233e-11		1.79226	0.00021726
E082	103686863	103686917	55		11.6277	9.67425	10.506	8.30662	13.2091	7.86269	12.2241		0.682791	0.00373613		0.525838	0.0684751		1.7322	9.0962e-12		1.79111	0.000246344
E083	103686918	103687080	163		15.6133	13.2112	14.4278	11.7535	17.2063	11.0599	15.4633		0.724271	0.00135632		0.602913	0.0306108		1.66363	5.23047e-13		1.62119	0.000149521
E084	103687081	103687211	131		22.7002	19.9867	22.7304	18.2942	24.3409	16.7553	20.7882		0.734199	0.000111692		0.541128	0.0365731		1.65721	5.28445e-15		1.38374	0.000235407
|		intron	5148
E085	103692359	103692425	67		16.6129	14.2036	15.4459	12.3187	18.3415	11.5635	15.9546		0.708533	0.00026503		0.621934	0.0145768		1.80025	4.39043e-20		1.59951	3.54858e-05
|		intron	1128
E086	103693553	103693634	82		14.7978	12.4646	13.6171	10.6478	16.5943	10.0262	14.6841		0.719865	0.000554153		0.584437	0.0338746		1.86483	1.15251e-18		1.75589	3.33406e-05
E087	103693635	103693688	54		13.16	10.9752	11.746	9.17212	14.907	8.83327	13.2896		0.713617	0.000458452		0.628574	0.0181736		1.90922	4.83013e-23		1.75198	1.40823e-05
E088	103693689	103693743	55		13.266	11.0421	11.8105	9.34278	14.9134	9.05377	13.2381		0.723831	0.000453104		0.642056	0.018947		1.84594	4.43994e-22		1.63821	8.97781e-05
E089	103693744	103693837	94		14.4706	12.1026	13.0012	10.3782	16.1603	9.86832	14.1884		0.73888	0.000229286		0.660416	0.0117154		1.83402	2.41816e-22		1.64263	4.92814e-05
E090	103693838	103693953	116		15.4124	12.9496	13.9922	11.1503	17.1477	10.4557	14.9286		0.747497	0.000224245		0.662584	0.0110868		1.85018	6.07826e-22		1.67	1.40823e-05
E091	103693954	103694047	94		15.5023	13.0577	14.1563	11.0996	17.2946	10.4321	15.1259		0.73984	0.000411785		0.644047	0.0144764		1.90962	5.41447e-23		1.74952	6.9805e-06
|		intron	5875
E092	103699922	103700654	733		19.9835	18.8858	19.3701	16.46	22.0391	16.0702	19.4115		0.302222	0.123601		0.589611	0.0493184		1.55917	4.76157e-15		1.15431	0.00364225
E093	103700655	103700727	73		21.1093	19.6323	20.6539	17.7691	22.763	17.0043	19.8652		0.402834	0.00879555		0.592827	0.0135653		1.38015	8.29176e-16		0.983209	0.00366725
|		intron	474
E094	103701201	103701513	313		23.06	21.5629	22.6575	19.4944	24.8742	18.4611	21.4205		0.402151	0.00732122		0.655573	0.0108077		1.46445	8.04512e-16		1.0086	0.00507975
E095	103701514	103701514	1		8.14764	7.30016	6.70144	6.33472	9.52688	7.02696	8.96214		0.366065	0.0350143		0.708776	0.0106834		1.37186	2.75556e-10		0.890617	0.0348977
E096	103701515	103701544	30		8.17258	7.36902	6.69825	6.37912	9.56819	7.09373	9.04158		0.345515	0.0489127		0.720759	0.0096465		1.36499	2.21987e-10		0.891582	0.033399
E097	103701545	103714249	12705		22.7821	21.4811	23.2893	19.8349	24.1256	18.0049	21.2324		0.349867	0.0621642		0.43696	0.0243358		1.16897	5.09464e-14		1.10178	7.63011e-05
1The log fold change calculated by DEXSeq use statistical techniques to shrink imprecise estimates toward zero. Therefore these values are not simple ratios of normalized counts. 2P-values were adjusted by the Benjamini & Hochberg method.
